# Benchmarking Structural Variant Detection in Whole-Exome Sequencing of 67 Multiple Myeloma Cell Lines

**DOI:** 10.64898/2026.11.06.26367303

**Authors:** Lokesh Pugalenthi, Rahul Nanduri, Raymond Hong, Maya Ylagan, Rohit Prasad, Dhivya Arasappan, Jeanne Kowalski-Muegge

## Abstract

**Background:** Although the majority of structural variant (SV) workflows have been derived based on whole genome sequencing (WGS) data, they continue to be applied to whole exome sequence (WES) data for which many studies have evaluated their performance in cancer. An equally important consideration that has not been well studied is the impact of cancer context specific features among WGS-derived SV callers applied to WES data. Like personalized medicine, not all SV callers are alike and optimal for use with all cancer types and sequence data types. In addition to sequencing related data features, cancer types have embedded features withing the sequencing data that should be considered. Herein, we performed an analysis of SV heterogeneity among WGS-derived SV callers to WES data in multiple myeloma (MM), a cancer known for its genetically heterogeneous nature. Using WES data derived from a panel of 67 Multiple Myeloma (MM) cell lines, we evaluated seven WGS-derived SV detection tools (Delly, SvABA, BreakDancer, Smoove, LUMPY and Manta) for their ability to identify cytogenetically known genetic abnormalities and to characterize overall differences in the number, length, type, and runtime of SVs called among them.

**Results:** Among the seven tools, Smoove and Manta both had the shortest runtime, processing files in less than 2 minutes, in contrast to tools that required more than two hours to run such as SvABA and Pindel. Smoove was the only SV caller to identify a range of SV types, while SvABA was the most restrictive, calling only breakends. All tools differed in the length of SVs called, with SvABA’s unfiltered output including the shortest length of less than 10 base pairs (bps), and Delly and BreakDancer’s output including the longest, with SVs of less than 1,000 bps. At the chromosome level, SvABA’s unfiltered output and Delly’s output included 78% and 27.5% of known SVs, respectively, with the remaining tools (including SvABA’s filtered output) achieved recall rates of less of less than 10%. By comparison, at the genomics coordinate level, no tool identified more than 20% of known SVs.

**Conclusions:** As all evaluated SV detection tools achieved poor recall rates on this comprehensive catalog of MM cell lines, this study implies SVs detected by WGS-based SV callers on WES data should be confirmed experimentally before being declared legitimate. Heterogeneity in these tools’ output lends support to their combined use in practice. Considering that many clinical grade sequencing panels continue to expand their repertoire of rearrangements with therapeutic implications, our results prompt the potential need for cancer type-matched workflows to evaluate the calling of such rearrangements.
