## Supplementary Table 1 for "Benchmarking Structural Variant Detection in Whole-Exome Sequencing of 67 Multiple Myeloma Cell Lines"

### Sheet: Fig2
Cell line cluster #	Cell lines
1	ARD,ARP1,CAG,DP6,INA6,JMW1,KAS61,KMM1,KMS11 ,KP6,MMM1,OH2,OPM1,SKMM2,VP6,XG2
2	JIM1, Karpas620, KHM1B ,KMS12PE ,MM1R
3	COLO677,EJM,FLAM76,FR4,H1112,JIM3,JK6L,Karpas25,Karpas929,KHM11,KMS12BM ,KMS18,KMS21BM,KMS26 ,KMS27,KMS28BM,KMS28PE ,KMS34,L363,LP1,MOLP8,OCIMY1,OCIMY5, OCIMY7,OPM2,PCM6,PE1,PE2,SKMM1 ,U266 ,UTMC2 ,XG1,XG6,XG7
4	Karpas417

### Sheet: Fig 5a
Cell line cluster #	Cell lines
1	OPM2,JIM3, JMW1, KAS61, KHM11, KMS18, KMS26, KMS28BM, KMS34, LP1,OPM1,PE2,XG7,MM1S ,MM1R ,DP6,FR4,COLO677,FLAM76,INA6,KMS12BM,KMS12PE,KMS21BM,KMS27,MMM1,OCIMY7,SKMM2 ,XG1,U266,XG2,ARP1, ANBL6, OCIMY5, PCM6, ALMC1, EJM, Karpas25,OH2, XG6
2	JIM1, NCIH929, UTMC2, KMS28PE, KMM1, JJN3, RPMI8226, Karpas620, H1112, MOLP8, PE1, ARD, CAG, VP6, ALMC2, SKMM1
